# Proteomic analysis of circulating immune cells identifies novel cellular phenotypes associated with COVID-19 severity

**DOI:** 10.1101/2022.11.16.22282338

**Authors:** Martin Potts, Alice Fletcher-Etherington, Katie Nightingale, Federica Mescia, Laura Bergamaschi, Fernando J. Calero-Nieto, Robin Antrobus, James Williamson, Cambridge Institute of Therapeutic Immunology and Infectious Disease-National Institute of Health Research (CITIID-NIHR) COVID BioResource Collaboration, Nathalie Kingston, Berthold Göttgens, John R Bradley, Paul J Lehner, Nicholas J Matheson, Kenneth G.C. Smith, Mark R Wills, Paul A Lyons, Michael P Weekes

## Abstract

Certain serum proteins, including CRP and D-dimer, have prognostic value in patients with SARS-CoV-2 infection. Nonetheless, these factors are non-specific, and provide limited mechanistic insight into the peripheral blood mononuclear cell (PBMC) populations which drive the pathogenesis of severe COVID-19. To identify novel cellular phenotypes associated with disease progression, we here describe a comprehensive, unbiased analysis of the total and plasma membrane proteomes of PBMCs from a cohort of 40 unvaccinated individuals with SARS-CoV-2 infection, spanning the whole spectrum of disease severity. Combined with RNA-seq and flow cytometry data from the same donors, we define a comprehensive multi-omic profile for each severity level, revealing cumulative immune cell dysregulation in progressive disease. In particular, the cell surface proteins CEACAMs1, 6 and 8, CD177, CD63 and CD89 are strongly associated with severe COVID-19, corresponding to the emergence of atypical CD3^+^CD4^+^CD177^+^ and CD16^+^CEACAM1/6/8^+^ mononuclear cells. Utilisation of these markers may facilitate real-time patient assessment by flow cytometry, and identify immune cell populations that could be targeted to ameliorate immunopathology.
