## Supplemental Table 2 for "Proteomic analysis of circulating immune cells identifies novel cellular phenotypes associated with COVID-19 severity"

### Sheet: Table S2
Table S2 - Enrichment of functional pathways in cellular proteins upregulated during COVID
Fig. 2B, top zoomed panel
Antimicrobial, p=1.72-07
P12838	DEFA4	Neutrophil defensin 4
P20160	AZU1	Azurocidin
P59665	DEFA1	Neutrophil defensin 1
P08311	CTSG	Cathepsin G
O75594	PGLYRP1	Peptidoglycan recognition protein 1
Extracellular region, p=0.0012
P12838	DEFA4	Neutrophil defensin 4
P20160	AZU1	Azurocidin
P59665	DEFA1	Neutrophil defensin 1
P08311	CTSG	Cathepsin G
P05067	APP	Amyloid-beta precursor protein
O75594	PGLYRP1	Peptidoglycan recognition protein 1
P08246	ELANE	Neutrophil elastase
P14543	NID1	Nidogen-1
P01133	EGF	Pro-epidermal growth factor
Peptidase activity, p=0.022
P20160	AZU1	Azurocidin
P08311	CTSG	Cathepsin G
P05067	APP	Amyloid-beta precursor protein
P08246	ELANE	Neutrophil elastase
Heparin binding, p=0.022
P20160	AZU1	Azurocidin
P08311	CTSG	Cathepsin G
P05067	APP	Amyloid-beta precursor protein
P08246	ELANE	Neutrophil elastase
EGF-like calcium-binding, conserved site, p=0.025
Q96HD1	CRELD1	Protein disulfide isomerase CRELD1
P14543	NID1	Nidogen-1
P01133	EGF	Pro-epidermal growth factor
Figure 2B, bottom zoomed panel
Antiviral defense, p=8.76E-13
Q15646	OASL	2'-5'-oligoadenylate synthase-like protein
P09914	IFIT1	Interferon-induced protein with tetratricopeptide repeats 1
O14879	IFIT3	Interferon-induced protein with tetratricopeptide repeats 3
Q8IYM9	TRIM22	E3 ubiquitin-protein ligase TRIM22
P20591	MX1	Interferon-induced GTP-binding protein Mx1
A0A087X0V5	OAS2	2'-5' oligoadenylate synthase
A0A087X279	IFIT2	Interferon-induced protein with tetratricopeptide repeats 2
P20592	MX2	Interferon-induced GTP-binding protein Mx2
P29590	PML	Protein PML
Q8IXQ6	PARP9	Protein mono-ADP-ribosyltransferase PARP9
Q8TDB6	DTX3L	E3 ubiquitin-protein ligase DTX3L
