## Supplemental Table 1 for "Proteomic analysis of circulating immune cells identifies novel cellular phenotypes associated with COVID-19 severity"

### Sheet: S1A Proteomics
Donor	Disease_status	Age	Gender	COVID19_swab_PCR	days_from_symptoms_or_swab	Sample_origin	COVID19_symptoms	Max_resp_support	Hospital_outcome	Severity_group	other_infection	other_infection_specify
CV0025	COVID19	56	M	Negative	16	Hospital	Symptomatic	low flow oxygen	Alive	D	no
CV0037	COVID19	38	M	Positive	12	Hospital	Symptomatic	low flow oxygen	Alive	D	suspected	bacterial pneumonia
CV0050	COVID19	52	F	Positive	11	Hospital	Symptomatic	oxygen not required	Alive	C	no
CV0052	COVID19	83	F	Positive	8	Hospital	Symptomatic	assisted ventilation	Deceased	E	suspected	Possible bacterial superinfection, on IV co-amox and clarithromycin
CV0058	COVID19	49	F	Positive	0	Staff screening	Symptomatic	screening, symptoms	Alive	B
CV0059	COVID19	47	M	Positive	7	Staff screening	Symptomatic	screening, symptoms	Alive	B
CV0062	COVID19	49	M	Positive	13	Hospital	Asymptomatic, previous symptoms	low flow oxygen	Alive	D	suspected	bacterial community acquired pneumonia
CV0068	COVID19	26	F	Positive	2	Staff screening	Asymptomatic, previous symptoms	NA	Alive	A
CV0073	COVID19	55	F	Positive	27	Hospital	Symptomatic	oxygen not required	Alive	C	no
CV0074	COVID19	59	F	Positive	18	Hospital	Asymptomatic, previous symptoms	oxygen not required	Alive	C	no
CV0084	COVID19	65	M	Positive	5	Hospital	Symptomatic	low flow oxygen	Alive	D	suspected	aspiration
CV0100	COVID19	30	F	Positive	13	Hospital	Symptomatic	oxygen not required	Alive	C	no
CV0120	COVID19	87	F	Positive	4	Hospital	Symptomatic	low flow oxygen	Alive	D	suspected	UTI (urine cultures negative)
CV0128	COVID19	31	F	Positive	13	Hospital	Symptomatic	oxygen not required	Alive	C	no
CV0137	COVID19	66	M	Positive	12	Hospital	Symptomatic	low flow oxygen	Alive	D	suspected	Superimposed bacterial pneumonia
CV0144	COVID19	51	M	Positive	11	Hospital	Symptomatic	assisted ventilation	Alive	E	no
CV0155	COVID19	47	M	Positive	9	Staff screening	Symptomatic	screening, symptoms	Alive	B
CV0160	COVID19	68	F	Positive	14	Hospital	Symptomatic	oxygen not required	Alive	C	no
CV0164	COVID19	30	M	Positive	9	Staff screening	Symptomatic	screening, symptoms	Alive	B
CV0171	COVID19	58	M	Positive	15	Staff screening	Symptomatic	screening, symptoms	Alive	B
CV0176	COVID19	77	M	Positive	31	Hospital	Symptomatic	assisted ventilation	Alive	E	no
CV0178	COVID19	69	M	Positive	10	Hospital	Symptomatic	assisted ventilation	Alive	E	no
CV0180	COVID19	62	F	Positive	40	Hospital	Symptomatic	assisted ventilation	Deceased	E	suspected	chest sepsis
CV0198	COVID19	76	M	Positive	33	Hospital	Symptomatic	assisted ventilation	Deceased	E	no
CV0200	COVID19	51	F	Positive	40	Hospital	Symptomatic	assisted ventilation	Alive	E	proven	Klebsiella in sputum
CV0201	COVID19	50	M	Positive	27	Hospital	Symptomatic	assisted ventilation	Alive	E	suspected	Spiked temp to 38.7 (arterial line, urine and sputum cultures sent - K. pneumoniae subsequently isolated from sputum)
CV0231	COVID19	71	F	Positive	2	Staff screening	Asymptomatic	NA	Alive	A
CV0234	COVID19	65	M	Positive	11	Hospital	Symptomatic	low flow oxygen	Alive	D	suspected	Suspected superadded LRTI
CV0257	COVID19	54	M	Positive	13	Hospital	Symptomatic	low flow oxygen	Alive	D	suspected	bacterial chest infection
CV0262	COVID19	44	F	Positive	2	Staff screening	Asymptomatic, previous symptoms	NA	Alive	A
CV0279	COVID19	49	M	Positive	51	Hospital	Symptomatic	assisted ventilation	Deceased	E	proven	ventilator associated pneumonia
CV0284	COVID19	63	F	Positive	10	Hospital	Symptomatic	assisted ventilation	Alive	E	no
CV0326	COVID19	46	F	Positive	8	Hospital	Symptomatic	oxygen not required	Alive	C	no
CV0902	Control	57	M	NA	NA	controls	NA	control	NA	HC
CV0904	Control	38	F	NA	NA	controls	NA	control	NA	HC
CV0911	Control	40	F	NA	NA	controls	NA	control	NA	HC
CV0915	Control	44	F	NA	NA	controls	NA	control	NA	HC
CV0917	Control	62	F	NA	NA	controls	NA	control	NA	HC
CV0929	Control	64	M	NA	NA	controls	NA	control	NA	HC
CV0939	Control	73	M	NA	NA	controls	NA	control	NA	HC

### Sheet: S1B Bergamaschi RNAseq
Donor	Disease_status	Age	Gender	COVID19_swab_PCR	days_from_symptoms_or_swab	Sample_origin	COVID19_symptoms	Max_resp_support	Hospital_outcome	Severity_group
CV0901	control	42	M	NA	NA	Control	NA	no O2	Alive	HC
CV0904	control	38	F	NA	NA	Control	NA	no O2	Alive	HC
CV0905	control	40	M	NA	NA	Control	NA	no O2	Alive	HC
CV0909	control	28	M	NA	NA	Control	NA	no O2	Alive	HC
CV0911	control	40	F	NA	NA	Control	NA	no O2	Alive	HC
CV0914	control	46	M	NA	NA	Control	NA	no O2	Alive	HC
CV0917	control	62	F	NA	NA	Control	NA	no O2	Alive	HC
CV0918	control	52	F	NA	NA	Control	NA	no O2	Alive	HC
CV0921	control	54	F	NA	NA	Control	NA	no O2	Alive	HC
CV0923	control	38	F	NA	NA	Control	NA	no O2	Alive	HC
CV0927	control	65	F	NA	NA	Control	NA	no O2	Alive	HC
CV0930	control	48	M	NA	NA	Control	NA	no O2	Alive	HC
CV0932	control	30	M	NA	NA	Control	NA	no O2	Alive	HC
CV0934	control	21	F	NA	NA	Control	NA	no O2	Alive	HC
CV0936	control	62	M	NA	NA	Control	NA	no O2	Alive	HC
CV0938	control	21	F	NA	NA	Control	NA	no O2	Alive	HC
CV0939	control	73	M	NA	NA	Control	NA	no O2	Alive	HC
CV0941	control	20	M	NA	NA	Control	NA	no O2	Alive	HC
CV0942	control	20	M	NA	NA	Control	NA	no O2	Alive	HC
CV0944	control	58	M	NA	NA	Control	NA	no O2	Alive	HC
CV0945	control	39	M	NA	NA	Control	NA	no O2	Alive	HC
CV0949	control	19	M	NA	NA	Control	NA	no O2	Alive	HC
CV0068	COVID19	26	F	Positive	2	Screening	Asymptomatic	no O2	Alive	A
CV0069	COVID19	27	F	Positive	4	Screening	Asymptomatic	no O2	Alive	A
CV0076	COVID19	28	F	Positive	3	Screening	Asymptomatic	no O2	Alive	A
CV0091	COVID19	27	M	Positive	3	Screening	Asymptomatic	no O2	Alive	A
CV0117	COVID19	28	F	Positive	5	Screening	Asymptomatic	no O2	Alive	A
CV0158	COVID19	24	F	Positive	3	Screening	Asymptomatic	no O2	Alive	A
CV0163	COVID19	25	F	Positive	5	Screening	Asymptomatic	no O2	Alive	A
CV0168	COVID19	32	M	Positive	5	Screening	Asymptomatic	no O2	Alive	A
CV0058	COVID19	49	F	Positive	0	Screening	Symptomatic	no O2	Alive	B
CV0167	COVID19	23	F	Positive	8	Screening	Symptomatic	no O2	Alive	B
CV0169	COVID19	19	F	Positive	8	Screening	Symptomatic	no O2	Alive	B
CV0170	COVID19	29	M	Positive	7	Screening	Symptomatic	no O2	Alive	B
CV0171	COVID19	58	M	Positive	15	Screening	Symptomatic	no O2	Alive	B
CV0182	COVID19	52	F	Positive	8	Screening	Symptomatic	no O2	Alive	B
CV0185	COVID19	28	F	Positive	6	Screening	Symptomatic	no O2	Alive	B
CV0187	COVID19	52	F	Positive	6	Screening	Symptomatic	no O2	Alive	B
CV0188	COVID19	52	F	Positive	11	Screening	Symptomatic	no O2	Alive	B
CV0232	COVID19	35	M	Positive	6	Screening	Symptomatic	no O2	Alive	B
CV0261	COVID19	33	F	Positive	2	Screening	Symptomatic	no O2	Alive	B
CV0292	COVID19	31	M	Positive	7	Screening	Symptomatic	no O2	Alive	B
CV0314	COVID19	29	F	Positive	5	Screening	Symptomatic	no O2	Alive	B
CV0006	COVID19	60	M	Positive	8	Hospital	Symptomatic	no O2	Alive	C
CV0010	COVID19	50	M	Positive	10	Hospital	Symptomatic	no O2	Alive	C
CV0011	COVID19	70	M	Positive	6	Hospital	Symptomatic	no O2	Alive	C
CV0014	COVID19	57	M	Positive	15	Hospital	Symptomatic	no O2	Alive	C
CV0015	COVID19	56	M	Positive	13	Hospital	Symptomatic	no O2	Alive	C
CV0019	COVID19	46	M	Positive	12	Hospital	Symptomatic	no O2	Alive	C
CV0043	COVID19	62	M	Positive	11	Hospital	Symptomatic	no O2	Alive	C
CV0045	COVID19	38	F	Positive	18	Hospital	Symptomatic	no O2	Alive	C
CV0046	COVID19	51	F	Positive	14	Hospital	Symptomatic	no O2	Alive	C
CV0050	COVID19	52	F	Positive	11	Hospital	Symptomatic	no O2	Alive	C
CV0073	COVID19	55	F	Positive	27	Hospital	Symptomatic	no O2	Alive	C
CV0074	COVID19	59	F	Positive	18	Hospital	Asymptomatic	no O2	Alive	C
CV0080	COVID19	63	M	Positive	5	Hospital	Symptomatic	no O2	Alive	C
CV0093	COVID19	46	F	Positive	9	Hospital	Symptomatic	no O2	Alive	C
CV0100	COVID19	30	F	Positive	13	Hospital	Symptomatic	no O2	Alive	C
CV0149	COVID19	69	F	Positive	14	Hospital	Symptomatic	no O2	Alive	C
CV0156	COVID19	30	F	Positive	15	Hospital	Symptomatic	no O2	Alive	C
CV0186	COVID19	76	M	Positive	4	Hospital	Symptomatic	no O2	Alive	C
CV0239	COVID19	41	M	Positive	4	Hospital	Symptomatic	no O2	Alive	C
CV0254	COVID19	73	M	Positive	3	Hospital	Asymptomatic	no O2	Alive	C
CV0301	COVID19	75	F	Positive	18	Hospital	Asymptomatic	no O2	Alive	C
CV0013	COVID19	43	M	Positive	9	Hospital	Symptomatic	O2	Alive	D
CV0029	COVID19	50	F	Positive	10	Hospital	Symptomatic	O2	Alive	D
CV0037	COVID19	38	M	Positive	12	Hospital	Symptomatic	O2	Alive	D
CV0039	COVID19	78	M	Positive	3	Hospital	Symptomatic	O2	Alive	D
CV0042	COVID19	43	F	Positive	9	Hospital	Symptomatic	O2	Alive	D
CV0048	COVID19	64	M	Positive	12	Hospital	Symptomatic	O2	Alive	D
CV0062	COVID19	49	M	Positive	13	Hospital	Asymptomatic	O2	Alive	D
CV0067	COVID19	63	M	Positive	7	Hospital	Symptomatic	O2	Alive	D
CV0071	COVID19	48	M	Positive	10	Hospital	Symptomatic	O2	Alive	D
CV0084	COVID19	65	M	Positive	5	Hospital	Symptomatic	O2	Alive	D
CV0115	COVID19	58	M	Positive	7	Hospital	Symptomatic	O2	Alive	D
CV0137	COVID19	66	M	Positive	12	Hospital	Symptomatic	O2	Alive	D
CV0138	COVID19	53	F	Positive	53	Hospital	Asymptomatic	O2	Alive	D
CV0152	COVID19	65	M	Positive	15	Hospital	Symptomatic	O2	Alive	D
CV0257	COVID19	54	M	Positive	13	Hospital	Symptomatic	O2	Alive	D
CV0293	COVID19	76	F	Positive	5	Hospital	Symptomatic	O2	Alive	D
CV0310	COVID19	59	M	Positive	14	Hospital	Asymptomatic	O2	Alive	D
CV0027	COVID19	64	F	Positive	9	Hospital	Symptomatic	ventilation	Alive	E
CV0047	COVID19	71	M	Positive	21	Hospital	Symptomatic	ventilation	Alive	E
CV0056	COVID19	78	M	Positive	-2	Hospital	Symptomatic	O2	Deceased	E
CV0124	COVID19	60	M	Positive	32	Hospital	Symptomatic	ECMO	Deceased	E
CV0134	COVID19	64	M	Positive	9	Hospital	Symptomatic	ventilation	Alive	E
CV0174	COVID19	70	M	Positive	9	Hospital	Symptomatic	ventilation	Deceased	E
CV0176	COVID19	77	M	Positive	31	Hospital	Symptomatic	ventilation	Alive	E
CV0178	COVID19	69	M	Positive	10	Hospital	Symptomatic	NIV	Alive	E
CV0197	COVID19	64	M	Positive	35	Hospital	Symptomatic	ventilation	Alive	E
CV0201	COVID19	50	M	Positive	27	Hospital	Symptomatic	ventilation	Alive	E
CV0205	COVID19	52	M	Positive	26	Hospital	Symptomatic	ECMO	Alive	E
CV0207	COVID19	51	M	Positive	41	Hospital	Symptomatic	ECMO	Deceased	E
CV0208	COVID19	46	M	Positive	34	Hospital	Symptomatic	ECMO	Alive	E
CV0209	COVID19	38	F	Positive	32	Hospital	Symptomatic	ECMO	Deceased	E
CV0212	COVID19	44	M	Positive	7	Hospital	Symptomatic	ECMO	Deceased	E
CV0213	COVID19	45	M	Positive	40	Hospital	Symptomatic	ECMO	Deceased	E
CV0214	COVID19	38	M	Positive	34	Hospital	Symptomatic	ECMO	Alive	E
CV0216	COVID19	57	M	Positive	31	Hospital	Symptomatic	ECMO	Deceased	E
CV0217	COVID19	51	M	Positive	26	Hospital	Symptomatic	ECMO	Alive	E
CV0218	COVID19	40	M	Positive	18	Hospital	Symptomatic	ECMO	Alive	E
CV0247	COVID19	58	M	Positive	34	Hospital	Symptomatic	ECMO	Alive	E
CV0272	COVID19	36	M	Positive	23	Hospital	Symptomatic	ECMO	Alive	E
CV0278	COVID19	72	M	Positive	57	Hospital	Symptomatic	ventilation	Alive	E
CV0284	COVID19	63	F	Positive	10	Hospital	Symptomatic	ventilation	Alive	E
CV0296	COVID19	58	M	Positive	22	Hospital	Symptomatic	ECMO	Alive	E
CV0306	COVID19	81	M	Positive	15	Hospital	Symptomatic	NIV	Alive	E

### Sheet: S1C Bergamaschi Flow Cytometry
Donor	Disease_status	Age	Gender	COVID19_swab_PCR	days_from_symptoms_or_swab	Sample_origin	COVID19_symptoms	Max_resp_support	Hospital_outcome	Severity_group	Included in proteomics?
CV0091	COVID19	27	M	Positive	3	Screening	Asymptomatic	no O2	Alive	A	N
CV0068	COVID19	26	F	Positive	2	Screening	Asymptomatic	no O2	Alive	A	Y
CV0069	COVID19	27	F	Positive	4	Screening	Asymptomatic	no O2	Alive	A	N
CV0076	COVID19	28	F	Positive	3	Screening	Asymptomatic	no O2	Alive	A	N
CV0163	COVID19	25	F	Positive	5	Screening	Asymptomatic	no O2	Alive	A	N
CV0168	COVID19	32	M	Positive	5	Screening	Asymptomatic	no O2	Alive	A	N
CV0158	COVID19	24	F	Positive	3	Screening	Asymptomatic	no O2	Alive	A	N
CV0117	COVID19	28	F	Positive	5	Screening	Asymptomatic	no O2	Alive	A	N
CV0183	COVID19	23	M	Positive	3	Screening	Asymptomatic	no O2	Alive	A	N
CV0231	COVID19	71	F	Positive	2	Screening	Asymptomatic	no O2	Alive	A	Y
CV0262	COVID19	44	F	Positive	2	Screening	Asymptomatic	no O2	Alive	A	Y
CV0256	COVID19	20	F	Positive	1	Screening	Asymptomatic	no O2	Alive	A	N
CV0058	COVID19	49	F	Positive	0	Screening	Symptomatic	no O2	Alive	B	Y
CV0170	COVID19	29	M	Positive	7	Screening	Symptomatic	no O2	Alive	B	N
CV0155	COVID19	47	M	Positive	9	Screening	Symptomatic	no O2	Alive	B	Y
CV0165	COVID19	33	F	Positive	7	Screening	Symptomatic	no O2	Alive	B	N
CV0166	COVID19	29	F	Positive	6	Screening	Symptomatic	no O2	Alive	B	N
CV0164	COVID19	30	M	Positive	9	Screening	Symptomatic	no O2	Alive	B	Y
CV0169	COVID19	19	F	Positive	8	Screening	Symptomatic	no O2	Alive	B	N
CV0182	COVID19	52	F	Positive	8	Screening	Symptomatic	no O2	Alive	B	N
CV0185	COVID19	28	F	Positive	6	Screening	Symptomatic	no O2	Alive	B	N
CV0161	COVID19	49	F	Positive	5	Screening	Symptomatic	no O2	Alive	B	N
CV0187	COVID19	52	F	Positive	6	Screening	Symptomatic	no O2	Alive	B	N
CV0196	COVID19	20	F	Positive	7	Screening	Symptomatic	no O2	Alive	B	N
CV0088	COVID19	47	F	Positive	5	Screening	Symptomatic	no O2	Alive	B	N
CV0157	COVID19	50	F	Positive	11	Screening	Symptomatic	no O2	Alive	B	N
CV0171	COVID19	58	M	Positive	15	Screening	Symptomatic	no O2	Alive	B	Y
CV0167	COVID19	23	F	Positive	8	Screening	Symptomatic	no O2	Alive	B	N
CV0232	COVID19	35	M	Positive	6	Screening	Symptomatic	no O2	Alive	B	N
CV0243	COVID19	23	F	Positive	6	Screening	Symptomatic	no O2	Alive	B	N
CV0184	COVID19	29	F	Positive	1	Screening	Symptomatic	no O2	Alive	B	N
CV0292	COVID19	31	M	Positive	7	Screening	Symptomatic	no O2	Alive	B	N
CV0006	COVID19	60	M	Positive	8	Hospital	no O2 required	no O2	Alive	C	N
CV0010	COVID19	50	M	Positive	10	Hospital	no O2 required	no O2	Alive	C	N
CV0233	COVID19	68	F	Positive	6	Hospital	no O2 required	no O2	Alive	C	N
CV0046	COVID19	51	F	Positive	14	Hospital	no O2 required	no O2	Alive	C	N
CV0100	COVID19	30	F	Positive	13	Hospital	no O2 required	no O2	Alive	C	Y
CV0104	COVID19	84	M	Positive	5	Hospital	no O2 required	no O2	Alive	C	N
CV0150	COVID19	66	M	Positive	3	Hospital	no O2 required	no O2	Alive	C	N
CV0073	COVID19	55	F	Positive	27	Hospital	no O2 required	no O2	Alive	C	Y
CV0080	COVID19	63	M	Positive	5	Hospital	no O2 required	no O2	Alive	C	N
CV0128	COVID19	31	F	Positive	13	Hospital	no O2 required	no O2	Alive	C	Y
CV0156	COVID19	30	F	Positive	15	Hospital	no O2 required	no O2	Alive	C	N
CV0074	COVID19	59	F	Positive	18	Hospital	no O2 required	no O2	Alive	C	Y
CV0122	COVID19	66	M	Positive	4	Hospital	no O2 required	no O2	Alive	C	N
CV0159	COVID19	38	F	Positive	5	Hospital	no O2 required	no O2	Alive	C	N
CV0186	COVID19	76	M	Positive	4	Hospital	no O2 required	no O2	Alive	C	N
CV0086	COVID19	82	M	Positive	2	Hospital	no O2 required	no O2	Deceased	C	N
CV0195	COVID19	62	F	Positive	15	Hospital	no O2 required	no O2	Alive	C	N
CV0115	COVID19	58	M	Positive	7	Hospital	supplemental O2	O2	Alive	D	N
CV0084	COVID19	65	M	Positive	5	Hospital	supplemental O2	O2	Alive	D	N
CV0119	COVID19	41	F	Positive	16	Hospital	supplemental O2	O2	Alive	D	N
CV0137	COVID19	66	M	Positive	12	Hospital	supplemental O2	O2	Alive	D	Y
CV0138	COVID19	53	F	Positive	53	Hospital	supplemental O2	O2	Alive	D	N
CV0039	COVID19	78	M	Positive	3	Hospital	supplemental O2	O2	Alive	D	N
CV0094	COVID19	60	M	Positive	3	Hospital	supplemental O2	O2	Alive	D	N
CV0152	COVID19	65	M	Positive	15	Hospital	supplemental O2	O2	Alive	D	N
CV0234	COVID19	65	M	Positive	11	Hospital	supplemental O2	O2	Alive	D	Y
CV0294	COVID19	86	M	Positive	10	Hospital	supplemental O2	O2	Alive	D	N
CV0299	COVID19	74	M	Positive	9	Hospital	supplemental O2	O2	Alive	D	N
CV0235	COVID19	77	M	Positive	9	Hospital	supplemental O2	O2	Alive	D	N
CV0207	COVID19	51	M	Positive	41	Hospital	assisted ventilation	ECMO	Deceased	E	N
CV0208	COVID19	46	M	Positive	34	Hospital	assisted ventilation	ECMO	Alive	E	N
CV0209	COVID19	38	F	Positive	32	Hospital	assisted ventilation	ECMO	Deceased	E	N
CV0144	COVID19	51	M	Positive	11	Hospital	assisted ventilation	ventilation	Alive	E	Y
CV0212	COVID19	44	M	Positive	7	Hospital	assisted ventilation	ECMO	Deceased	E	N
CV0218	COVID19	40	M	Positive	18	Hospital	assisted ventilation	ECMO	Alive	E	N
CV0203	COVID19	56	M	Positive	39	Hospital	assisted ventilation	ventilation	Alive	E	N
CV0214	COVID19	38	M	Positive	34	Hospital	assisted ventilation	ECMO	Alive	E	N
CV0215	COVID19	33	F	Positive	33	Hospital	assisted ventilation	ECMO	Alive	E	N
CV0216	COVID19	57	M	Positive	31	Hospital	assisted ventilation	ECMO	Deceased	E	N
CV0172	COVID19	89	M	Positive	8	Hospital	assisted ventilation	NIV	Deceased	E	N
CV0176	COVID19	77	M	Positive	31	Hospital	assisted ventilation	ventilation	Alive	E	Y
CV0178	COVID19	69	M	Positive	10	Hospital	assisted ventilation	NIV	Alive	E	Y
CV0180	COVID19	62	F	Positive	40	Hospital	assisted ventilation	ventilation	Deceased	E	Y
CV0052	COVID19	83	F	Positive	8	Hospital	assisted ventilation	O2	Deceased	E	N
CV0134	COVID19	64	M	Positive	9	Hospital	assisted ventilation	ventilation	Alive	E	N
CV0201	COVID19	50	M	Positive	27	Hospital	assisted ventilation	ventilation	Alive	E	Y
CV0124	COVID19	60	M	Positive	32	Hospital	assisted ventilation	ECMO	Deceased	E	N
CV0129	COVID19	42	F	Positive	32	Hospital	assisted ventilation	ECMO	Deceased	E	N
CV0116	COVID19	73	M	Positive	34	Hospital	assisted ventilation	ventilation	Alive	E	N
CV0130	COVID19	48	M	Positive	35	Hospital	assisted ventilation	ECMO	Alive	E	N
CV0251	COVID19	25	M	Positive	35	Hospital	assisted ventilation	ECMO	Alive	E	N
CV0190	COVID19	29	M	Positive	41	Hospital	assisted ventilation	ECMO	Alive	E	N
CV0191	COVID19	42	M	Positive	14	Hospital	assisted ventilation	ventilation	Alive	E	N
CV0197	COVID19	64	M	Positive	35	Hospital	assisted ventilation	ventilation	Alive	E	N
CV0202	COVID19	69	M	Positive	35	Hospital	assisted ventilation	ventilation	Alive	E	N
CV0217	COVID19	51	M	Positive	26	Hospital	assisted ventilation	ECMO	Alive	E	N
CV0248	COVID19	46	F	Positive	18	Hospital	assisted ventilation	ECMO	Alive	E	N
CV0277	COVID19	67	M	Positive	36	Hospital	assisted ventilation	ventilation	Alive	E	N
CV0904	control	38	F	NA	NA	control		no O2	Alive	HC	Y
CV0902	control	57	M	NA	NA	control		no O2	Alive	HC	Y
CV0901	control	42	M	NA	NA	control		no O2	Alive	HC	N
CV0903	control	57	M	NA	NA	control		no O2	Alive	HC	N
CV0902	control	57	M	NA	NA	control		no O2	Alive	HC	Y
CV0900	control	33	M	NA	NA	control		no O2	Alive	HC	N
CV0904	control	38	F	NA	NA	control		no O2	Alive	HC	Y

### Sheet: S1D Flow Cytometry
Donor	Disease_status	Age	Gender	COVID19_swab_PCR	days_from_symptoms_or_swab	Sample_origin	COVID19_symptoms	Max_resp_support	Hospital_outcome	Severity_group
CV0068	COVID19	26	F	Positive	2	Screening	Asymptomatic, previous symptoms	no O2	Alive	A
CV0119	COVID19	41	F	Positive	16	Hospital	Symptomatic	O2	Alive	D
CV0138	COVID19	53	F	Positive	53	Hospital	Asymptomatic, previous symptoms	O2	Alive	D
CV0150	COVID19	66	M	Positive	3	Hospital	Symptomatic	no O2	Alive	C
CV0156	COVID19	30	F	Positive	15	Hospital	Symptomatic	no O2	Alive	C
CV0158	COVID19	24	F	Positive	3	Screening	Asymptomatic	no O2	Alive	A
CV0160	COVID19	68	F	Positive	14	Hospital	Symptomatic	no O2	Alive	C
CV0163	COVID19	25	F	Positive	5	Screening	Asymptomatic	no O2	Alive	A
CV0165	COVID19	33	F	Positive	7	Screening	Symptomatic	no O2	Alive	B
CV0166	COVID19	29	F	Positive	6	Screening	Symptomatic	no O2	Alive	B
CV0168	COVID19	32	M	Positive	5	Screening	Asymptomatic, previous symptoms	no O2	Alive	A
CV0169	COVID19	19	F	Positive	8	Screening	Symptomatic	no O2	Alive	B
CV0185	COVID19	28	F	Positive	6	Screening	Symptomatic	no O2	Alive	B
CV0191	COVID19	42	M	Positive	14	Hospital	Symptomatic	ventilation	Alive	E
CV0193	COVID19	68	M	Positive	8	Hospital	Asymptomatic, previous symptoms	O2	Alive	C
CV0194	COVID19	76	F	Positive	23	Hospital	Asymptomatic, previous symptoms	no O2	Alive	C
CV0195	COVID19	62	F	Positive	15	Hospital	Symptomatic	no O2	Alive	C
CV0197	COVID19	64	M	Positive	35	Hospital	Symptomatic	ventilation	Alive	E
CV0203	COVID19	56	M	Positive	39	Hospital	Symptomatic	ventilation	Alive	E
CV0212	COVID19	44	M	Positive	7	Hospital	Symptomatic	ECMO	Deceased	E
CV0240	COVID19	84	F	Positive	15	Hospital	Symptomatic	O2	Alive	D
CV0244	COVID19	31	M	Positive	6	Screening	Symptomatic	no O2	Alive	B
CV0265	COVID19	87	F	Positive	14	Hospital	Symptomatic	O2	Alive	D
CV0272	COVID19	36	M	Positive	23	Hospital	Symptomatic	ECMO	Alive	E
CV0278	COVID19	72	M	Positive	57	Hospital	Symptomatic	ventilation	Alive	E
CV0290	COVID19	44	F	Positive	7	Screening	Asymptomatic, previous symptoms	no O2	Alive	A
CV0293	COVID19	76	F	Positive	5	Hospital	Symptomatic	O2	Alive	D
CV0297	COVID19	26	M	Positive	6	Screening	Symptomatic	no O2	Alive	B
CV0299	COVID19	74	M	Positive	9	Hospital	Asymptomatic, previous symptoms	O2	Alive	D
CV0304	COVID19	53	F	Positive	7	Screening	Asymptomatic	no O2	Alive	A
CV0900	Control	33	M	NA	NA	control	NA	NA	Alive	HC
CV0901	Control	42	M	NA	NA	control	NA	NA	Alive	HC
CV0911	Control	40	F	NA	NA	control	NA	NA	Alive	HC
CV0921	Control	54	F	NA	NA	control	NA	NA	Alive	HC
CV0923	Control	38	F	NA	NA	control	NA	NA	Alive	HC
CMV465	Control	42	F	NA	NA	control	NA	NA	Alive	HC
